# CancerSpot: A multi-cancer early detection test developed and validated on a retrospective cohort

**DOI:** 10.1101/2024.12.03.24318395

**Authors:** Swaraj Basu, Prakash Hiremath M, Nihesh Rathod, Aditi Chatterjee, Divya Vishwanath, Arunima Ghosh, Sweta Sanguri, Sampuran Chakraborty, Aastha Tripathi, RT Preetha, Arya Nair, Goutham Kumar, Kannadhasan Sekar, Subuhi Yete, G Bhanumathy, Urvashi Bahadur, Aneesha Radhakrishnan, Ankita Khan, Yasodha Kannan S, Lavanya Bollipalli, Pallavi Ghana, Aparnaa Ramanathan, Puja Saha, Sameer Phalke, Charles Cantor, Sewanti Limaye, Vijay Chandru, Vamsi Veeramachaneni, Ramesh Hariharan

## Abstract

Next-generation sequencing (NGS) technologies have transformed biomarker discovery, enabling the detection of disease-associated markers at the earliest stages of illness. In this study, we introduce a blood-based, non-invasive test for multi-cancer detection using cell-free DNA (cfDNA) methylation sequencing. The test employs a novel methylation scoring system derived from sequencing data and integrates machine learning to analyze a retrospective cohort of newly diagnosed cancer cases and controls recruited from multiple centers across India. To enhance robustness, the study includes a substantial proportion of controls with habitual tobacco and alcohol use, ensuring the test’s resilience against confounding factors. The test’s accuracy was further validated through synthetic data augmentation, demonstrating reliability under conditions of random signal perturbation. At an approximate specificity of 97%, the assay achieves sensitivities of 79.3% for Stage I, 78.4% for Stage II, 78.4% for Stage III, and 86.8% for Stage IV cancers in an independent validation cohort. Additionally, the test demonstrates Top 2 Tissue of Origin (TOO) accuracies of 78.3% for Stage I, 79.3% for Stage II, 82.8% for Stage III, and 69.7% for Stage IV cancers. This blood-based test holds considerable promise for early cancer detection, offering a precise test for cancer screening.
