## Supplementary Table 1 for "CancerSpot: A multi-cancer early detection test developed and validated on a retrospective cohort"

### Sheet: Cohorts
Cohort	Cancer type
Cohort 1 - Benign tumors; treatment naïve	Breast, head and neck, cervix, colorectal, esophagus, lung, stomach and ovary
Cohort 2 - Precancerous cases; treatment naïve	Breast, head and neck, cervix, colorectal, esophagus, lung, stomach and ovary
Cohort 3 - Confirmed/suspected malignant tumors; treatment naïve	Any solid tumor excluding breast, head and neck and cervical cancer
Cohort 4 (Control group)	Individuals with no symptoms of the disease including benign and precancerous lesions

### Sheet: SitewiseBreakupSelected
SiteId	SiteName	CancerSamplesCollected	ControlSamplesCollected	CancerSamplesSelectedForML	ControlSamplesSelectedForML
Site-01	Hanji Cancer Hospital, Belagavi	205	0	97	0
Site-02	HCG-Bharath Hospital and Institute of Oncology, Mysore	4	0	2	0
Site-03	BGS Global hospitals, Bangalore	31	0	12	0
Site-04	Prakriya Hospital, Bangalore	7	0	3	0
Site-05	Hridaya Cancer Hospital, Kolhapur	215	0	70	0
Site-05A	Oncopath Lab, Kolhapur	27	0	0	0
Site-06	Clinicles Shanmuga Hospital, Salem	66	0	36	0
Site-07	Clinicles Saravana Hospital, Madurai	13	0	6	0
Site-08	Clinicles Harshamitra Oncology Pvt. Ltd, Trichy	84	0	16	0
Site-09	Vijayanagara Institute of Medical Sciences, Bellary	47	0	30	0
Site-11	Clinicles DBR & SK Hospital, Tirupati	87	0	27	0
Site-12	Erode Cancer Centre, Tamil Nadu	9	0	5	0
Site-13	Care Hospitals, Hyderabad	2	0	0	0
Site-14	Onco-Vision, Kolhapur	195	0	31	0
Site-15	Karnataka Institute of Medical Science, Hubli	97	0	26	0
Site-16	Clinicles Mahatma Gandhi Cancer Hospital, Miraj	45	0	15	0
Site-17	Clinicles Kolhapur Cancer Centre, Kolhapur	223	0	32	0
Site-18	Thangam Hospital, Namakkal	43	0	5	0
Site-19	Asirvatham Hospital, Madurai	4	0	0	0
Site-20	Mahatma Gandhi Cancer Hospital, Visakhapatnam	48	0	15	0
Site-22	Geetanjali Cancer Hospital, Udaipur	335	0	50	0
Site-23	MRCC Govt Cancer Hospital, Aurangabad	8	0	4	0
Site-25	Nangal Hospital, Bikaner	200	0	32	0
Site-26	Dr. Samit Ghosh Clinic, Kolkata	40	292	9	86
Site-27	Care Multispeciality Hospital,Pune	1	711	1	224
Site-28	HCG Manavata Cancer Hospital, Nashik	441	0	91	0
Site-29	Sujan Cancer Hospital, Amravati	39	0	11	0
Site-30	Galaxy care Multispeciality Hospital, Pune	90	0	15	0
Site-31	Maxcare Cancer Hospital, Aurangabad	166	0	15	0
Site-35	RxDx HealthCare, Bangalore	7	178	1	16
Site-36	HCG, Bangalore	47	0	3	0
Site-37	Vardan Hospital, Vadodara	18	0	5	0
Site-38	Unity Hospital, Ahmedabad	55	0	0	0
Site-39	Siddhi ICU, Vadodara	7	0	2	0
Site-41	Valentis Hospital, Meerut	102	0	3	0
Site-42	Krishna Institute of Medical Sciences, Karad	69	0	6	0
Site-43	Shri Siddhivinayak Cancer Hospital, Miraj	134	0	3	0
Site-44	Pacific Hospital, Udaipur	179	0	9	0
Site-45	CNCI Hospital, Kolkata	6	0	0	0

### Sheet: StagingBreastCancer
	AJCC Anatomic Stage Groups					Clinical Prognostic Stage Groups							Pathological Prognostic Stage Groups
	T	N	M	Stage Group		TNM is…	Grade	HER2	ER	PR	Stage Group		TNM is…	Grade	HER2	ER	PR	Stage Group
Breast	Tis	N0	M0	0		Tis N0 M0	Any	Any	Any	Any	0		Tis N0 M0	Any	Any	Any	Any	0
	T1	N0	M0	IA		T1* N0 M0 T0 N1mi M0 T1* N1mi M0	G1	Positive	Positive	Positive	IA		T1* N0 M0 T0 N1mi M0 T1* N1mi M0	G1	Positive	Positive	Positive	IA
	T0	N1mi	M0	IB						Negative	IA						Negative	IA
	T1	N1mi	M0	IB					Negative	Positive	IA					Negative	Positive	IA
	T0	N1	M0	IIA						Negative	IA						Negative	IA
	T1	N1	M0	IIA				Negative	Positive	Positive	IA				Negative	Positive	Positive	IA
	T2	N0	M0	IIA						Negative	IA						Negative	IA
	T2	N1	M0	IIB					Negative	Positive	IA					Negative	Positive	IA
	T3	N0	M0	IIB						Negative	IB						Negative	IA
	T0	N2	M0	IIIA			G2	Positive	Positive	Positive	IA			G2	Positive	Positive	Positive	IA
	T1	N2	M0	IIIA						Negative	IA						Negative	IA
	T2	N2	M0	IIIA					Negative	Positive	IA					Negative	Positive	IA
	T3	N1	M0	IIIA						Negative	IA						Negative	IA
	T3	N2	M0	IIIA				Negative	Positive	Positive	IA				Negative	Positive	Positive	IA
	T4	N0	M0	IIIB						Negative	IA						Negative	IA
	T4	N1	M0	IIIB					Negative	Positive	IA					Negative	Positive	IA
	T4	N2	M0	IIIB						Negative	IB						Negative	IB
	Any T	N3	M0	IIIC			G3	Positive	Positive	Positive	IA			G3	Positive	Positive	Positive	IA
	Any T	Any N	M1	IV						Negative	IA						Negative	IA
									Negative	Positive	IA					Negative	Positive	IA
										Negative	IA						Negative	IA
								Negative	Positive	Positive	IA				Negative	Positive	Positive	IA
										Negative	IB						Negative	IA
									Negative	Positive	IB					Negative	Positive	IA
										Negative	IB						Negative	IB
						T0 N1** M0 T1* N1** M0 T2 N0 M0	G1	Positive	Positive	Positive	IB		T0 N1** M0 T1* N1** M0 T2 N0 M0	G1	Positive	Positive	Positive	IA
										Negative	IIA						Negative	IB
									Negative	Positive	IIA					Negative	Positive	IB
										Negative	IIA						Negative	IIA
								Negative	Positive	Positive	IB				Negative	Positive	Positive	IA
										Negative	IIA						Negative	IB
									Negative	Positive	IIA					Negative	Positive	IB
										Negative	IIA						Negative	IIA
							G2	Positive	Positive	Positive	IB			G2	Positive	Positive	Positive	IA
										Negative	IIA						Negative	IB
									Negative	Positive	IIA					Negative	Positive	IB
										Negative	IIA						Negative	IIA
								Negative	Positive	Positive	IB				Negative	Positive	Positive	IA
										Negative	IIA						Negative	IIA
									Negative	Positive	IIA					Negative	Positive	IIA
										Negative	IIB						Negative	IIA
							G3	Positive	Positive	Positive	IB			G3	Positive	Positive	Positive	IA
										Negative	IIA						Negative	IIA
									Negative	Positive	IIA					Negative	Positive	IIA
										Negative	IIA						Negative	IIA
								Negative	Positive	Positive	IIA				Negative	Positive	Positive	IB
										Negative	IIB						Negative	IIA
									Negative	Positive	IIB					Negative	Positive	IIA
										Negative	IIB						Negative	IIA
						T2 N1*** M0 T3 N0 M0	G1	Positive	Positive	Positive	IB		T2 N1*** M0 T3 N0 M0	G1	Positive	Positive	Positive	IA
										Negative	IIA						Negative	IIB
									Negative	Positive	IIA					Negative	Positive	IIB
										Negative	IIB						Negative	IIB
								Negative	Positive	Positive	IIA				Negative	Positive	Positive	IA
										Negative	IIB						Negative	IIB
									Negative	Positive	IIB					Negative	Positive	IIB
										Negative	IIB						Negative	IIB
							G2	Positive	Positive	Positive	IB			G2	Positive	Positive	Positive	IB
										Negative	IIA						Negative	IIB
									Negative	Positive	IIA					Negative	Positive	IIB
										Negative	IIB						Negative	IIB
								Negative	Positive	Positive	IIA				Negative	Positive	Positive	IB
										Negative	IIB						Negative	IIB
									Negative	Positive	IIB					Negative	Positive	IIB
										Negative	IIIB						Negative	IIB
							G3	Positive	Positive	Positive	IB			G3	Positive	Positive	Positive	IB
										Negative	IIB						Negative	IIB
									Negative	Positive	IIB					Negative	Positive	IIB
										Negative	IIB						Negative	IIB
								Negative	Positive	Positive	IIB				Negative	Positive	Positive	IIA
										Negative	IIIA						Negative	IIB
									Negative	Positive	IIIA					Negative	Positive	IIB
										Negative	IIIB						Negative	IIIA
						T0 N2 M0	G1	Positive	Positive	Positive	IIA		T0 N2 M0	G1	Positive	Positive	Positive	IB
						T1* N2 M0							T1* N2 M0
										Negative	IIIA						Negative	IIIA
						T2 N2 M0 T3 N1*** M0							T2 N2 M0 T3 N1*** M0
									Negative	Positive	IIIA					Negative	Positive	IIIA
										Negative	IIIA						Negative	IIIA
						T3 N2 M0							T3 N2 M0
								Negative	Positive	Positive	IIA				Negative	Positive	Positive	IB
										Negative	IIIA						Negative	IIIA
									Negative	Positive	IIIA					Negative	Positive	IIIA
										Negative	IIIB						Negative	IIIA
							G2	Positive	Positive	Positive	IIA			G2	Positive	Positive	Positive	IB
										Negative	IIIA						Negative	IIIA
									Negative	Positive	IIIA					Negative	Positive	IIIA
										Negative	IIIA						Negative	IIIA
								Negative	Positive	Positive	IIA				Negative	Positive	Positive	IB
										Negative	IIIA						Negative	IIIA
									Negative	Positive	IIIA					Negative	Positive	IIIA
										Negative	IIIB						Negative	IIIB
							G3	Positive	Positive	Positive	IIB			G3	Positive	Positive	Positive	IIA
										Negative	IIIA						Negative	IIIA
									Negative	Positive	IIIA					Negative	Positive	IIIA
										Negative	IIIA						Negative	IIIA
								Negative	Positive	Positive	IIIA				Negative	Positive	Positive	IIB
										Negative	IIIB						Negative	IIIA
									Negative	Positive	IIIB					Negative	Positive	IIIA
										Negative	IIIC						Negative	IIIC
						T4 N0 M0	G1	Positive	Positive	Positive	IIIA		T4 N0 M0	G1	Positive	Positive	Positive	IIIA
						T4 N1*** M0							T4 N1*** M0
										Negative	IIIB						Negative	IIIB
						T4 N2 M0 Any T N3 M0							T4 N2 M0 Any T N3 M0
									Negative	Positive	IIIB					Negative	Positive	IIIB
										Negative	IIIB						Negative	IIIB
								Negative	Positive	Positive	IIIB				Negative	Positive	Positive	IIIA
										Negative	IIIB						Negative	IIIB
									Negative	Positive	IIIB					Negative	Positive	IIIB
										Negative	IIIC						Negative	IIIB
							G2	Positive	Positive	Positive	IIIA			G2	Positive	Positive	Positive	IIIA
										Negative	IIIB						Negative	IIIB
									Negative	Positive	IIIB					Negative	Positive	IIIB
										Negative	IIIB						Negative	IIIB
								Negative	Positive	Positive	IIIB				Negative	Positive	Positive	IIIA
										Negative	IIIB						Negative	IIIB
									Negative	Positive	IIIB					Negative	Positive	IIIB
										Negative	IIIC						Negative	IIIC
							G3	Positive	Positive	Positive	IIIB			G3	Positive	Positive	Positive	IIIB
										Negative	IIIB						Negative	IIIB
									Negative	Positive	IIIB					Negative	Positive	IIIB
										Negative	IIIB						Negative	IIIB
								Negative	Positive	Positive	IIIB				Negative	Positive	Positive	IIIB
										Negative	IIIC						Negative	IIIC
									Negative	Positive	IIIC					Negative	Positive	IIIC
										Negative	IIIC						Negative	IIIC
						Any T Any N M1	Any	Any	Any	Any	IV		Any T Any N M1	Any	Any	Any	Any	IV

### Sheet: StagingEsophagealCancer
Clinical TNM							Pathological TNM
	T	N	M	Stage Group			T	N	M	G	Location	Stage Group
Esophagus (Squamous Cell Carcinoma)	Tis	N0	M0	0		Esophagus (Squamous Cell Carcinoma)	Tis	N0	M0	N/A	Any	0
	T1	N0–1	M0	I			T1a	N0	M0	G1	Any	IA
	T2	N0–1	M0	II			T1a	N0	M0	G2–3	Any	IB
	T3	N0	M0	II			T1a	N0	M0	GX	Any	IA
	T3	N1	M0	III			T1b	N0	M0	G1–3	Any	IB
	T1–3	N2	M0	III			T1b	N0	M0	GX	Any	IB
	T4	N0–2	M0	IVA			T2	N0	M0	G1	Any	IB
	Any T	N3	M0	IVA			T2	N0	M0	G2–3	Any	IIA
	Any T	Any N	M1	IVB			T2	N0	M0	GX	Any	IIA
							T3	N0	M0	G1–3	Lower	IIA
							T3	N0	M0	G1	Upper/middle	IIA
							T3	N0	M0	G2–3	Upper/middle	IIB
	T	N	M	Stage Group			T3	N0	M0	GX	Lower/upper/ middle	IIB
Esophagus (Adenocarcinoma)	Tis	N0	M0	0			T3	N0	M0	Any	Location X	IIB
	T1	N0	M0	I			T1	N1	M0	Any	Any	IIB
	T1	N1	M0	IIA			T1	N2	M0	Any	Any	IIIA
	T2	N0	M0	IIB			T2	N1	M0	Any	Any	IIIA
	T2	N1	M0	III			T2	N2	M0	Any	Any	IIIB
	T3	N0–1	M0	III			T3	N1–2	M0	Any	Any	IIIB
	T4a	N0–1	M0	III			T4a	N0–1	M0	Any	Any	IIIB
	T1–4a	N2	M0	IVA			T4a	N2	M0	Any	Any	IVA
	T4b	N0–2	M0	IVA			T4b	N0–2	M0	Any	Any	IVA
	Any T	N3	M0	IVA			Any T	N3	M0	Any	Any	IVA
	Any T	Any N	M1	IVB			Any T	Any N	M1	Any	Any	IVB
						Esophagus (Adenocarcinoma)	pT	pN	M	G	Location	Stage Group
							Tis	N0	M0	N/A	Any	0
							T1a	N0	M0	G1	Any	IA
							T1a	N0	M0	GX	Any	IA
							T1a	N0	M0	G2	Any	IB
							T1b	N0	M0	G1–2	Any	IB
							T1b	N0	M0	GX	Any	IB
							T1	N0	M0	G3	Any	IC
							T2	N0	M0	G1–2	Any	IC
							T2	N0	M0	G3	Any	IIA
							T2	N0	M0	GX	Any	IIA
							T1	N1	M0	Any	Any	IIB
							T3	N0	M0	Any	Any	IIB
							T1	N2	M0	Any	Any	IIIA
							T2	N1	M0	Any	Any	IIIA
							T2	N2	M0	Any	Any	IIIB
							T3	N1–2	M0	Any	Any	IIIB
							T4a	N0–1	M0	Any	Any	IIIB
							T4a	N2	M0	Any	Any	IVA

### Sheet: StagingOvarianCancer
	Prognostic Stage Groups
	T	N	M	Stage Group
Ovary	T1	N0	M0	I
	T1a	N0	M0	IA
	T1b	N0	M0	IB
	T1c	N0	M0	IC
	T2	N0	M0	II
	T2a	N0	M0	IIA
	T2b	N0	M0	IIB
	T1/T2	N1	M0	IIIA1
	T3a	NX/N0/N1	M0	IIIA2
	T3b	NX/N0/N1	M0	IIIB
	T3c	NX/N0/N1	M0	IIIC
	Any T	Any N	M1	IV
	Any T	Any N	M1a	IVA
	Any T	Any N	M1b	IVB
Primary Tumor (T)				Regional Lymph Node (N)				Distant Metastasis (M)
T Category	FIGO Stage	T Criteria		N Category	FIGO Stage	N Criteria		M Category	FIGO Stage	M Criteria
TX		Primary tumor cannot be assessed		NX		Regional lymph nodes cannot be assessed		M0		No distant metastasis
T0		No evidence of primary tumor		N0		No regional lymph node metastasis		M1	IV	Distant metastasis, including pleural effusion with positive cytology; liver or splenic parenchymal metastasis; metastasis to extra-abdominal organs (including inguinal lymph nodes and lymph nodes outside the abdominal cavity); and transmural involvement of intestine
T1	I	Tumor limited to ovaries (one or both) or fallopian tube(s)		N0(i+)		Isolated tumor cells in regional lymph node(s) no greater than 0.2 mm		M1a	IVA	Pleural effusion with positive cytology
T1a	IA	Tumor limited to one ovary (capsule intact) or fallopian tube, no tumor on ovarian or fallopian tube surface; no malignant cells in ascites or peritoneal washings		N1	IIIA1	Positive retroperitoneal lymph nodes only (histologically confirmed)		M1b	IVB	Liver or splenic parenchymal metastases; metastases to extra-abdominal organs (including inguinal lymph nodes and lymph nodes outside the abdominal cavity); transmural involvement of intestine
T1b	IB	Tumor limited to both ovaries (capsules intact) or fallopian tubes; no tumor on ovarian or fallopian tube surface; no malignant cells in ascites or peritoneal washings		N1a	IIIA1i	Metastasis up to and including 10 mm in greatest dimension
T1c	IC	Tumor limited to one or both ovaries or fallopian tubes, with any of the following:		N1b	IIIA1ii	Metastasis more than 10 mm in greatest dimension
T1c1	IC1	Surgical spill
T1c2	IC2	Capsule ruptured before surgery or tumor on ovarian or fallopian tube surface
T1c3	IC3	Malignant cells in ascites or peritoneal washings
T2	II	Tumor involves one or both ovaries or fallopian tubes with pelvic extension below pelvic brim or primary peritoneal cancer
T2a	IIA	Extension and/or implants on the uterus and/or fallopian tube(s) and/or ovaries
T2b	IIB	Extension to and/or implants on other pelvic tissues
T3	III	Tumor involves one or both ovaries or fallopian tubes, or primary peritoneal cancer, with microscopically confirmed peritoneal metastasis outside the pelvis and/or metastasis to the retroperitoneal (pelvic and/or para-aortic) lymph nodes
T3a	IIIA2	Microscopic extrapelvic (above the pelvic brim) peritoneal involvement with or without positive retroperitoneal lymph nodes
T3b	IIIB	Macroscopic peritoneal metastasis beyond pelvis 2 cm or less in greatest dimension with or without metastasis to the retroperitoneal lymph nodes
T3c	IIIC	Macroscopic peritoneal metastasis beyond the pelvis more than 2 cm in greatest dimension with or without metastasis to the retroperitoneal lymph nodes (includes extension of tumor to capsule of liver and spleen without parenchymal involvement of either organ)

### Sheet: StagingLungCancer
	Prognostic Stage Groups													Mesothelioma
	T	N	M	Stage Group		1	The three main subtypes of non-small cell lung cancer (NSCLC) include the following:							T	N	M	Stage Group
Lung	TX	N0	M0	Occult carcinoma			Squamous cell carcinoma (25% of lung cancers).							T1	N0	M0	1A
	Tis	N0	M0	0			Adenocarcinoma (40% of lung cancers).							T2	N0	M0	1A
	T1mi	N0	M0	IA1			Large cell carcinoma (10% of lung cancers)							T3	N0	M0	1B
	T1a	N0	M0	IA1										T1/ T2	N1	M0	II
	T1a	N1	M0	IIB		2	small cell lung cancer (SCLC)							T3	N1	M0	IIIA
	T1a	N2	M0	IIIA										T1-T3	N2	M0	IIIB
	T1a	N3	M0	IIIB		3	Carcinoid							T4	Any N	M0	IIIB
	T1b	N0	M0	IA2										Any T	Any N	M1	IV
	T1b	N1	M0	IIB
	T1b	N2	M0	IIIA
	T1b	N3	M0	IIIB
	T1c	N0	M0	IA3
	T1c	N1	M0	IIB
	T1c	N2	M0	IIIA
	T1c	N3	M0	IIIB
	T2a	N0	M0	IB
	T2a	N1	M0	IIB
	T2a	N2	M0	IIIA
	T2a	N3	M0	IIIB
	T2b	N0	M0	IIA
	T2b	N1	M0	IIB
	T2b	N2	M0	IIIA
	T2b	N3	M0	IIIB
	T3	N0	M0	IIB
	T3	N1	M0	IIIA
	T3	N2	M0	IIIB
	T3	N3	M0	IIIC
	T4	N0	M0	IIIA
	T4	N1	M0	IIIA
	T4	N2	M0	IIIB
	T4	N3	M0	IIIC
	Any T	Any N	M1	IV
	Any T	Any N	M1a	IVA
	Any T	Any N	M1b	IVA
	Any T	Any N	M1c	IVB

### Sheet: StagingStomachCancer
Clinical TNM						Pathological TNM
	S	N	M	Stage Group			T	N	M	Stage Group
Stomach	Tis	N0	M0	0		Stomach	Tis	N0	M0	0
	T1	N0	M0	I			T1	N0	M0	IA
	T2	N0	M0	I			T1	N1	M0	IB
	T1	N1, N2, or N3	M0	IIA			T2	N0	M0	IB
	T2	N1, N2, or N3	M0	IIA			T1	N2	M0	IIA
	T3	N0	M0	IIB			T2	N1	M0	IIA
	T4a	N0	M0	IIB			T3	N0	M0	IIA
	T3	N1, N2, or N3	M0	III			T1	N3a	M0	IIB
	T4a	N1, N2, or N3	M0	III			T2	N2	M0	IIB
	T4b	Any N	M0	IVA			T3	N1	M0	IIB
	Any T	Any N	M1	IVB			T4a	N0	M0	IIB
							T2	N3a	M0	IIIA
							T3	N2	M0	IIIA
							T4a	N1	M0	IIIA
							T4a	N2	M0	IIIA
							T4b	N0	M0	IIIA
							T1	N3b	M0	IIIB
							T2	N3b	M0	IIIB
							T3	N3a	M0	IIIB
							T4a	N3a	M0	IIIB
							T4b	N1	M0	IIIB
							T4b	N2	M0	IIIB
							T3	N3b	M0	IIIC
							T4a	N3b	M0	IIIC
							T4b	N3a	M0	IIIC
							T4b	N3b	M0	IIIC
							Any T	Any N	M1	IV
							Post–Neoadjuvant Therapy (ypTNM)
						Stomach	T	N	M	Stage Group
							T1	N0	M0	I
							T2	N0	M0	I
							T1	N1	M0	I
							T3	N0	M0	II
							T2	N1	M0	II
							T1	N2	M0	II
							T4a	N0	M0	II
							T3	N1	M0	II
							T2	N2	M0	II
							T1	N3	M0	II
							T4a	N1	M0	III
							T3	N2	M0	III
							T2	N3	M0	III
							T4b	N0	M0	III
							T4b	N1	M0	III
							T4a	N2	M0	III
							T3	N3	M0	III
							T4b	N2	M0	III
							T4b	N3	M0	III
							T4a	N3	M0	III
							Any T	Any N	M1	IV

### Sheet: StagingColorectalCancer
	Prognostic Stage Groups
	T	N	M	Stage Group
Colon and Rectum	Tis	N0	M0	0
	T1, T2	N0	M0	I
	T3	N0	M0	IIA
	T4a	N0	M0	IIB
	T4b	N0	M0	IIC
	T1–T2	N1/N1c	M0	IIIA
	T1	N2a	M0	IIIA
	T3–T4a	N1/N1c	M0	IIIB
	T2–T3	N2a	M0	IIIB
	T1–T2	N2b	M0	IIIB
	T4a	N2a	M0	IIIC				FALSE
	T3–T4a	N2b	M0	IIIC
	T4b	N1–N2	M0	IIIC
	Any T	Any N	M1a	IVA
	Any T	Any N	M1b	IVB
	Any T	Any N	M1c	IVC

### Sheet: StagingCervicalCancer
	Prognostic Stage Groups
	T	N	M	Stage Group
Cervix Uteri		Any N	M0	I
	T1a	Any N	M0	IA
	T1a1	Any N	M0	IA1
	T1a2	Any N	M0	IA2
	T1b	Any N	M0	IB
	T1b1	Any N	M0	IB1
	T1b2	Any N	M0	IB2
	T2	Any N	M0	II
	T2a	Any N	M0	IIA
	T2a1	Any N	M0	IIA1
	T2a2	Any N	M0	IIA2
	T2b	Any N	M0	IIB
	T3	Any N	M0	III
	T3a	Any N	M0	IIIA
	T3b	Any N	M0	IIIB
	T4	Any N	M0	IVA
	Any T	Any N	M1	IVB
Primary Tumor (T)				Regional Lymph Node (N)				Distant Metastasis (M)
T Category	FIGO Stage	T Criteria		N Category	FIGO Stage	N Criteria		M Category	FIGO Stage	M Criteria
TX		Primary tumor cannot be assessed		NX		Regional lymph nodes cannot be assessed		M0		No distant metastasis
T0		No evidence of primary tumor		N0		No regional lymph node metastasis		M1	IVB	Distant metastasis (including peritoneal spread or involvement of the supraclavicular, mediastinal, or distant lymph nodes; lung; liver; or bone)
T1	I	Cervical carcinoma confined to the uterus (extension to corpus should be disregarded)		N0(i+)		Isolated tumor cells in regional lymph node(s) no greater than 0.2 mm
T1a	IA	Invasive carcinoma diagnosed only by microscopy. Stromal invasion with a maximum depth of 5.0 mm measured from the base of the epithelium and a horizontal spread of 7.0 mm or less. Vascular space involvement, venous or lymphatic, does not affect classification.		N1		Regional lymph node metastasis
T1a1	IA1	Measured stromal invasion of 3.0 mm or less in depth and 7.0 mm or less in horizontal spread
T1a2	IA2	Measured stromal invasion of more than 3.0 mm and not more than 5.0 mm, with a horizontal spread of 7.0 mm or less
T1b	IB	Clinically visible lesion confined to the cervix or microscopic lesion greater than T1a/IA2. Includes all macroscopically visible lesions, even those with superficial invasion.
T1b1	IB1	Clinically visible lesion 4.0 cm or less in greatest dimension
T1b2	IB2	Clinically visible lesion more than 4.0 cm in greatest dimension
T2	II	Cervical carcinoma invading beyond the uterus but not to the pelvic wall or to lower third of the vagina
T2a	IIA	Tumor without parametrial invasion
T2a1	IIA1	Clinically visible lesion 4.0 cm or less in greatest dimension
T2a2	IIA2	Clinically visible lesion more than 4.0 cm in greatest dimension
T2b	IIB	Tumor with parametrial invasion
T3	III	Tumor extending to the pelvic sidewall* and/or involving the lower third of the vagina and/or causing hydronephrosis or nonfunctioning kidney
T3a	IIIA	Tumor involving the lower third of the vagina but not extending to the pelvic wall
T3b	IIIB	Tumor extending to the pelvic wall and/ or causing hydronephrosis or nonfunctioning kidney
T4	IVA	Tumor invading the mucosa of the bladder or rectum and/or extending beyond the true pelvis (bullous edema is not sufficient to classify a tumor as T4)

### Sheet: StagingHepatobiliaryCancers
	Prognostic Stage Groups
Liver	T	N	M	Stage Group		Intrahepatic Bile Ducts	T	N	M	Stage Group
	T1a	N0	M0	IA			Tis	N0	M0	0
	T1b	N0	M0	IB			T1a	N0	M0	IA
	T2	N0	M0	II			T1b	N0	M0	IB
	T3	N0	M0	IIIA			T2	N0	M0	II
	T4	N0	M0	IIIB			T3	N0	M0	IIIA
	Any T	N1	M0	IVA			T4	N0	M0	IIIB
	Any T	Any N	M1	IVB			Any T	N1	M0	IIIB
							Any T	Any N	M1	IV
Gallbladder	T	N	M	Stage Group		Exocrine Pancreas	T	N	M	Stage Group
	Tis	N0	M0	0			Tis	N0	M0	0
	T1	N0	M0	I			T1	N0	M0	IA
	T2a	N0	M0	IIA			T1	N1	M0	IIB
	T2b	N0	M0	IIB			T1	N2	M0	III
	T3	N0	M0	IIIA			T2	N0	M0	IB
	T1–3	N1	M0	IIIB			T2	N1	M0	IIB
	T4	N0–1	M0	IVA			T2	N2	M0	III
	Any T	N2	M0	IVB			T3	N0	M0	IIA
	Any T	Any N	M1	IVB			T3	N1	M0	IIB
							T3	N2	M0	III
							T4	Any N	M0	III
							Any T	Any N	M1	IV
