## Supplementary Table 3 for "CancerSpot: A multi-cancer early detection test developed and validated on a retrospective cohort"

### Sheet: SampleNumbers
Leave-In
	Control	Benign	I	II	III	IV	Total
Colorectal		7	19	24	34	21	105
Stomach			12	13	16	16	57
Esophagus		5	8	17	11	12	53
Gall bladder		2	2	3	9	9	25
Liver		3	3	1	8	8	23
Pancreas		1	8	13	7	9	38
Lung		4	10	10	9	13	46
Breast		8	11	14	12	11	56
Ovary		7	13	14	15	18	67
Cervix		6	16	16	12	12	62
Control	261						261
Total	261	43	102	125	133	129	793
					232
Leave-Out
	Control	Benign	I	II	III	IV	Total
Colorectal		2	5	6	9	6	28
Stomach			4	4	4	4	16
Esophagus		2	2	5	3	4	16
Gall bladder		1	1	2	3	3	10
Liver		1	1	1	2	2	7
Pancreas		1	2	4	2	3	12
Lung		1	3	3	3	4	14
Breast		3	3	4	3	4	17
Ovary		2	4	4	4	5	19
Cervix		2	4	4	4	3	17
Control	65						65
Total	65	15	29	37	37	38	221

### Sheet: FemaleFraction
Female Fraction | Leave-In
	Control	Benign	I	II	III	IV
Colorectal		0.29	0.42	0.25	0.47	0.33
Stomach			0.42	0.31	0.13	0.5
Esophagus		0.2	0.38	0.41	0.45	0.58
Gall bladder		0.5	0	0.33	0.67	0.78
Liver		0	0	0	0.25	0.25
Pancreas		0	0.25	0.46	0.29	0.44
Lung		0.25	0.4	0.4	0.11	0.23
Breast		1	1	1	1	1
Ovary		1	1	1	1	1
Cervix		1	1	1	1	1
Control	0.4
Female Fraction | Leave-Out
	Control	Benign	I	II	44	IV
Colorectal		0	0.4	0.33	0.25	0.33
Stomach			0.5	0.25	0.67	0.5
Esophagus		0.5	0.5	0.4	0.67	0.5
Gall bladder		1	0	0.5	0.5	1
Liver		0	0	0	0	0
Pancreas		0	0.5	0.5	0.33	0.67
Lung		0	0.33	0.33		0.25
Breast		1	1	1	1	1
Ovary		1	1	1	1	1
Cervix		1	1	1	1	1
Control	0.4

### Sheet: TobaccoFraction
Chewing/Smoking Tobacco Fraction | Leave-In
	Control	Benign	I	II	III	IV
Colorectal		0.29	0.16	0.33	0.21	0.19
Stomach			0.33	0.38	0.38	0.25
Esophagus		0.2	0.25	0.59	0.45	0.25
Gall bladder		0	1	0.33	0.11	0.11
Liver		0	0	0	0	0.25
Pancreas		0	0.5	0.15	0.14	0.11
Lung		0.25	0.2	0.3	1	0.46
Breast		0.13	0	0	0.08	0
Ovary		0	0	0.14	0.07	0.06
Cervix		0	0	0.13	0	0.08
Control	0.64
Chewing/Smoking Tobacco Fraction | Leave-Out
	Control	Benign	I	II	III	IV
Colorectal		0	0.4	0.17	0.22	0.17
Stomach			0	0.25	0	0.25
Esophagus		0	0.5	0.4	0.33	0.5
Gall bladder		0	1	0	0	0
Liver		0	1	0	0	0
Pancreas		0	0	0	0	0
Lung		0	0.33	0.67	0.33	0.25
Breast		0	0.33	0	0	0
Ovary		0	0	0	0	0.4
Cervix		0	0	0	0	0.33
Control	0.62

### Sheet: MeanAge
Mean Age | Leave-In
	Control	Benign	I	II	III	IV
Colorectal		55	58	60	59	57
Stomach			54	59	60	55
Esophagus		51	61	60	65	65
Gall bladder		59	72	52	61	56
Liver		47	75	56	72	60
Pancreas		59	57	56	56	55
Lung		47	61	63	62	60
Breast		44	57	56	58	61
Ovary		40	47	51	57	54
Cervix		44	50	59	59	50
Control	63
					550
Mean Age | Leave-Out
	Control	Benign	I	II	III	IV
Colorectal		39	58	61	57	54
Stomach			70	59	67	64
Esophagus		61	74	50	54	55
Gall bladder		48	74	61	53	65
Liver		55	45	82	60	68
Pancreas		32	66	56	75	59
Lung		22	52	53	68	76
Breast		36	50	62	58	56
Ovary		60	41	47	63	48
Cervix		40	55	58	61	57
Control	63
