## Supplementary Table 4 for "CancerSpot: A multi-cancer early detection test developed and validated on a retrospective cohort"

### Sheet: LeaveOutPerformance
Control vs Cancer										Tissue of Origin (TOO)
Models built using shortlisted coverage pass regions | Ge80 + YldNgPerMlPlsm | LiYesPert_LoNoPert | Ctrl vs Group Cncr | Evaluated at 95% leaveIn specificity										Models built using shortlisted coverage pass regions | Ge80 only | LiYesPert_LoNoPert | TOO | Evaluated at 91% leaveIn class0 sensitivity
LeaveOut specificity = 96.9% | LeaveOut sensitivity = 80.8%										Top1 = 66/114 (57.9%) | Top2 = 88/114 (77.2%) | Top3 = 92/114 (80.7%)
type	control	Benign	I	II	III	IV	Total	TotalWithoutBenign		category	type	cncrPositive	TOO_I	TOO_II	TOO_III	TOO_IV	TOO_Total
control	63 / 65	0 / 0	0 / 0	0 / 0	0 / 0	0 / 0	63 / 65	63 / 65		Top1	Colorectal	14 / 26 (53.8 %)	1 / 2 (50.0 %)	2 / 4 (50.0 %)	4 / 4 (100.0 %)	3 / 4 (75.0 %)	10 / 14 (71.4 %)
Colorectal	0 / 0	1 / 2	2 / 5	4 / 6	4 / 9	4 / 6	15 / 28	14 / 26		Top1	Esophagus	12 / 14 (85.7 %)	1 / 1 (100.0 %)	1 / 4 (25.0 %)	1 / 3 (33.3 %)	1 / 4 (25.0 %)	4 / 12 (33.3 %)
Esophagus	0 / 0	1 / 2	1 / 2	4 / 5	3 / 3	4 / 4	13 / 16	12 / 14		Top1	Gall Bladder	9 / 9 (100.0 %)	0 / 1 (0.0 %)	1 / 2 (50.0 %)	3 / 3 (100.0 %)	3 / 3 (100.0 %)	7 / 9 (77.8 %)
Gall Bladder	0 / 0	1 / 1	1 / 1	2 / 2	3 / 3	3 / 3	10 / 10	9 / 9		Top1	Liver	6 / 6 (100.0 %)	1 / 1 (100.0 %)	0 / 1 (0.0 %)	1 / 2 (50.0 %)	1 / 2 (50.0 %)	3 / 6 (50.0 %)
Liver	0 / 0	1 / 1	1 / 1	1 / 1	2 / 2	2 / 2	7 / 7	6 / 6		Top1	Lung	13 / 13 (100.0 %)	1 / 3 (33.3 %)	1 / 3 (33.3 %)	2 / 3 (66.7 %)	1 / 4 (25.0 %)	5 / 13 (38.5 %)
Lung	0 / 0	1 / 1	3 / 3	3 / 3	3 / 3	4 / 4	14 / 14	13 / 13		Top1	Pancreas	10 / 11 (90.9 %)	1 / 2 (50.0 %)	3 / 3 (100.0 %)	1 / 2 (50.0 %)	0 / 3 (0.0 %)	5 / 10 (50.0 %)
Pancreas	0 / 0	0 / 1	2 / 2	3 / 4	2 / 2	3 / 3	10 / 12	10 / 11		Top1	Stomach	12 / 16 (75.0 %)	2 / 4 (50.0 %)	2 / 2 (100.0 %)	2 / 4 (50.0 %)	2 / 2 (100.0 %)	8 / 12 (66.7 %)
Stomach	0 / 0	0 / 0	4 / 4	2 / 4	4 / 4	2 / 4	12 / 16	12 / 16		Top1	Breast	13 / 14 (92.9 %)	0 / 3 (0.0 %)	2 / 4 (50.0 %)	1 / 2 (50.0 %)	1 / 4 (25.0 %)	4 / 13 (30.8 %)
Breast	0 / 0	2 / 3	3 / 3	4 / 4	2 / 3	4 / 4	15 / 17	13 / 14		Top1	Cervix	11 / 15 (73.3 %)	3 / 3 (100.0 %)	2 / 3 (66.7 %)	2 / 2 (100.0 %)	2 / 3 (66.7 %)	9 / 11 (81.8 %)
Cervix	0 / 0	0 / 2	3 / 4	3 / 4	2 / 4	3 / 3	11 / 17	11 / 15		Top1	Ovary	14 / 17 (82.4 %)	2 / 3 (66.7 %)	2 / 3 (66.7 %)	4 / 4 (100.0 %)	3 / 4 (75.0 %)	11 / 14 (78.6 %)
Ovary	0 / 0	1 / 2	3 / 4	3 / 4	4 / 4	4 / 5	15 / 19	14 / 17		Top1	Total	114 / 141 (80.9 %)	12 / 23 (52.2 %)	16 / 29 (55.2 %)	21 / 29 (72.4 %)	17 / 33 (51.5 %)	66 / 114 (57.9 %)
Total	63 / 65	8 / 15	23 / 29	29 / 37	29 / 37	33 / 38	122 / 156	114 / 141
	0.9692	0.5333	0.7931	0.7838	0.7838	0.8684	0.782	0.8085		category	type	cncrPositive	TOO_I	TOO_II	TOO_III	TOO_IV	TOO_Total
										Top2	Colorectal	14 / 26 (53.8 %)	1 / 2 (50.0 %)	3 / 4 (75.0 %)	4 / 4 (100.0 %)	4 / 4 (100.0 %)	12 / 14 (85.7 %)
										Top2	Esophagus	12 / 14 (85.7 %)	1 / 1 (100.0 %)	3 / 4 (75.0 %)	2 / 3 (66.7 %)	2 / 4 (50.0 %)	8 / 12 (66.7 %)
										Top2	Gall Bladder	9 / 9 (100.0 %)	0 / 1 (0.0 %)	1 / 2 (50.0 %)	3 / 3 (100.0 %)	3 / 3 (100.0 %)	7 / 9 (77.8 %)
										Top2	Liver	6 / 6 (100.0 %)	1 / 1 (100.0 %)	1 / 1 (100.0 %)	1 / 2 (50.0 %)	1 / 2 (50.0 %)	4 / 6 (66.7 %)
										Top2	Lung	13 / 13 (100.0 %)	3 / 3 (100.0 %)	3 / 3 (100.0 %)	3 / 3 (100.0 %)	3 / 4 (75.0 %)	12 / 13 (92.3 %)
										Top2	Pancreas	10 / 11 (90.9 %)	2 / 2 (100.0 %)	3 / 3 (100.0 %)	2 / 2 (100.0 %)	1 / 3 (33.3 %)	8 / 10 (80.0 %)
										Top2	Stomach	12 / 16 (75.0 %)	3 / 4 (75.0 %)	2 / 2 (100.0 %)	2 / 4 (50.0 %)	2 / 2 (100.0 %)	9 / 12 (75.0 %)
										Top2	Breast	13 / 14 (92.9 %)	1 / 3 (33.3 %)	3 / 4 (75.0 %)	1 / 2 (50.0 %)	2 / 4 (50.0 %)	7 / 13 (53.8 %)
										Top2	Cervix	11 / 15 (73.3 %)	3 / 3 (100.0 %)	2 / 3 (66.7 %)	2 / 2 (100.0 %)	2 / 3 (66.7 %)	9 / 11 (81.8 %)
										Top2	Ovary	14 / 17 (82.4 %)	3 / 3 (100.0 %)	2 / 3 (66.7 %)	4 / 4 (100.0 %)	3 / 4 (75.0 %)	12 / 14 (85.7 %)
										Top2	Total	114 / 141 (80.9 %)	18 / 23 (78.3 %)	23 / 29 (79.3 %)	24 / 29 (82.8 %)	23 / 33 (69.7 %)	88 / 114 (77.2 %)
										category	type	cncrPostive	TOO_I	TOO_II	TOO_III	TOO_IV	TOO_Total
										Top3	Colorectal	14 / 26 (53.8 %)	1 / 2 (50.0 %)	3 / 4 (75.0 %)	4 / 4 (100.0 %)	4 / 4 (100.0 %)	12 / 14 (85.7 %)
										Top3	Esophagus	12 / 14 (85.7 %)	1 / 1 (100.0 %)	3 / 4 (75.0 %)	3 / 3 (100.0 %)	3 / 4 (75.0 %)	10 / 12 (83.3 %)
										Top3	Gall Bladder	9 / 9 (100.0 %)	0 / 1 (0.0 %)	1 / 2 (50.0 %)	3 / 3 (100.0 %)	3 / 3 (100.0 %)	7 / 9 (77.8 %)
										Top3	Liver	6 / 6 (100.0 %)	1 / 1 (100.0 %)	1 / 1 (100.0 %)	1 / 2 (50.0 %)	2 / 2 (100.0 %)	5 / 6 (83.3 %)
										Top3	Lung	13 / 13 (100.0 %)	3 / 3 (100.0 %)	3 / 3 (100.0 %)	3 / 3 (100.0 %)	3 / 4 (75.0 %)	12 / 13 (92.3 %)
										Top3	Pancreas	10 / 11 (90.9 %)	2 / 2 (100.0 %)	3 / 3 (100.0 %)	2 / 2 (100.0 %)	1 / 3 (33.3 %)	8 / 10 (80.0 %)
										Top3	Stomach	12 / 16 (75.0 %)	3 / 4 (75.0 %)	2 / 2 (100.0 %)	2 / 4 (50.0 %)	2 / 2 (100.0 %)	9 / 12 (75.0 %)
										Top3	Breast	13 / 14 (92.9 %)	1 / 3 (33.3 %)	4 / 4 (100.0 %)	1 / 2 (50.0 %)	2 / 4 (50.0 %)	8 / 13 (61.5 %)
										Top3	Cervix	11 / 15 (73.3 %)	3 / 3 (100.0 %)	2 / 3 (66.7 %)	2 / 2 (100.0 %)	2 / 3 (66.7 %)	9 / 11 (81.8 %)
										Top3	Ovary	14 / 17 (82.4 %)	3 / 3 (100.0 %)	2 / 3 (66.7 %)	4 / 4 (100.0 %)	3 / 4 (75.0 %)	12 / 14 (85.7 %)
										Top3	Total	114 / 141 (80.9 %)	18 / 23 (78.3 %)	24 / 29 (82.8 %)	25 / 29 (86.2 %)	25 / 33 (75.8 %)	92 / 114 (80.7 %)

### Sheet: LeaveInPerformance
Control vs Cancer										Tissue of Origin (TOO)
Models built using shortlisted coverage pass regions | Ge80 + YldNgPerMlPlsm | Control vs Group Cancer | Evaluated at 95% leaveIn specificity										Models built using shortlisted coverage pass regions | Ge80 only | Tissue of Origin | Evaluated at 91% leaveIn class0 sensitivity
Predictions for leaveIn | Specificity = 98.47% | Sensitivity = 78.53%										Predictions for leaveIn samples | Top1 = 77.1% | Top2 = 89.6% | Top3 = 95.1%
type	control	Benign	I	II	III	IV	Total	TotalWithoutBenign		category	type	cncrPositive	TOO_I	TOO_II	TOO_III	TOO_IV	TOO_Total
control	257 / 261	0 / 0	0 / 0	0 / 0	0 / 0	0 / 0	257 / 261	257 / 261		Top1	Colorectal	56 / 98 (57.1 %)	6 / 9 (66.7 %)	9 / 11 (81.8 %)	19 / 20 (95.0 %)	14 / 16 (87.5 %)	48 / 56 (85.7 %)
Colorectal	0 / 0	5 / 7	9 / 19	11 / 24	20 / 34	16 / 21	61 / 105	56 / 98		Top1	Esophagus	42 / 48 (87.5 %)	2 / 7 (28.6 %)	8 / 13 (61.5 %)	6 / 10 (60.0 %)	9 / 12 (75.0 %)	25 / 42 (59.5 %)
Esophagus	0 / 0	2 / 5	7 / 8	13 / 17	10 / 11	12 / 12	44 / 53	42 / 48		Top1	Gall Bladder	22 / 23 (95.7 %)	0 / 2 (0.0 %)	0 / 3 (0.0 %)	5 / 8 (62.5 %)	9 / 9 (100.0 %)	14 / 22 (63.6 %)
Gall Bladder	0 / 0	0 / 2	2 / 2	3 / 3	8 / 9	9 / 9	22 / 25	22 / 23		Top1	Liver	20 / 20 (100.0 %)	1 / 3 (33.3 %)	0 / 1 (0.0 %)	6 / 8 (75.0 %)	7 / 8 (87.5 %)	14 / 20 (70.0 %)
Liver	0 / 0	1 / 3	3 / 3	1 / 1	8 / 8	8 / 8	21 / 23	20 / 20		Top1	Lung	38 / 42 (90.5 %)	5 / 9 (55.6 %)	7 / 9 (77.8 %)	5 / 8 (62.5 %)	9 / 12 (75.0 %)	26 / 38 (68.4 %)
Lung	0 / 0	3 / 4	9 / 10	9 / 10	8 / 9	12 / 13	41 / 46	38 / 42		Top1	Pancreas	31 / 37 (83.8 %)	5 / 7 (71.4 %)	7 / 10 (70.0 %)	4 / 6 (66.7 %)	5 / 8 (62.5 %)	21 / 31 (67.7 %)
Pancreas	0 / 0	1 / 1	7 / 8	10 / 13	6 / 7	8 / 9	32 / 38	31 / 37		Top1	Stomach	47 / 57 (82.5 %)	8 / 11 (72.7 %)	8 / 9 (88.9 %)	11 / 11 (100.0 %)	13 / 16 (81.2 %)	40 / 47 (85.1 %)
Stomach	0 / 0	0 / 0	11 / 12	9 / 13	11 / 16	16 / 16	47 / 57	47 / 57		Top1	Breast	39 / 48 (81.2 %)	4 / 9 (44.4 %)	6 / 10 (60.0 %)	11 / 11 (100.0 %)	7 / 9 (77.8 %)	28 / 39 (71.8 %)
Breast	0 / 0	2 / 8	9 / 11	10 / 14	11 / 12	9/ 11	41 / 56	39/ 48		Top1	Cervix	44 / 56 (78.6 %)	12 / 13 (92.3 %)	9 / 10 (90.0 %)	9 / 9 (100.0 %)	10 / 12 (83.3 %)	40 / 44 (90.9 %)
Cervix	0 / 0	0 / 6	13 / 16	10 / 16	9 / 12	12 / 12	44 / 62	44 / 56		Top1	Ovary	45 / 60 (75.0 %)	8 / 8 (100.0 %)	6 / 8 (75.0 %)	13 / 14 (92.9 %)	13 / 15 (86.7 %)	40 / 45 (88.9 %)
Ovary	0 / 0	2 / 7	8 / 13	8 / 14	14 / 15	15 / 18	47 / 67	45 / 60		Top1	Total	384 / 489 (78.5 %)	51 / 78 (65.4 %)	60 / 84 (71.4 %)	89 / 105 (84.8 %)	96 / 117 (82.1 %)	296 / 384 (77.1 %)
Total	257 / 261	16 / 43	78 / 102	84 / 125	105 / 133	117 / 129	400 / 532	384 / 489
	0.9847	0.3721	0.7647	0.672	0.7895	0.907	0.7519	0.7853		category	type	cncrPositive	TOO_I	TOO_II	TOO_III	TOO_IV	TOO_Total
										Top2	Colorectal	56 / 98 (57.1 %)	9 / 9 (100.0 %)	11 / 11 (100.0 %)	20 / 20 (100.0 %)	15 / 16 (93.7 %)	55 / 56 (98.2 %)
										Top2	Esophagus	42 / 48 (87.5 %)	5 / 7 (71.4 %)	10 / 13 (76.9 %)	7 / 10 (70.0 %)	11 / 12 (91.7 %)	33 / 42 (78.6 %)
										Top2	Gall Bladder	22 / 23 (95.7 %)	1 / 2 (50.0 %)	1 / 3 (33.3 %)	6 / 8 (75.0 %)	9 / 9 (100.0 %)	17 / 22 (77.3 %)
										Top2	Liver	20 / 20 (100.0 %)	3 / 3 (100.0 %)	0 / 1 (0.0 %)	6 / 8 (75.0 %)	8 / 8 (100.0 %)	17 / 20 (85.0 %)
										Top2	Lung	38 / 42 (90.5 %)	6 / 9 (66.7 %)	8 / 9 (88.9 %)	7 / 8 (87.5 %)	10 / 12 (83.3 %)	31 / 38 (81.6 %)
										Top2	Pancreas	31 / 37 (83.8 %)	7 / 7 (100.0 %)	10 / 10 (100.0 %)	5 / 6 (83.3 %)	7 / 8 (87.5 %)	29 / 31 (93.5 %)
										Top2	Stomach	47 / 57 (82.5 %)	8 / 11 (72.7 %)	9 / 9 (100.0 %)	11 / 11 (100.0 %)	15 / 16 (93.7 %)	43 / 47 (91.5 %)
										Top2	Breast	39 / 48 (81.2 %)	6 / 9 (66.7 %)	10 / 10 (100.0 %)	11 / 11 (100.0 %)	8 / 9 (88.9 %)	35 / 39 (89.7 %)
										Top2	Cervix	44 / 56 (78.6 %)	13 / 13 (100.0 %)	10 / 10 (100.0 %)	9 / 9 (100.0 %)	10 / 12 (83.3 %)	42 / 44 (95.5 %)
										Top2	Ovary	45 / 60 (75.0 %)	8 / 8 (100.0 %)	7 / 8 (87.5 %)	13 / 14 (92.9 %)	14 / 15 (93.3 %)	42 / 45 (93.3 %)
										Top2	Total	384 / 489 (78.5 %)	66 / 78 (84.6 %)	76 / 84 (90.5 %)	95 / 105 (90.5 %)	107 / 117 (91.5 %)	344 / 384 (89.6 %)
										category	type	cncrPostive	TOO_I	TOO_II	TOO_III	TOO_IV	TOO_Total
										Top3	Colorectal	56 / 98 (57.1 %)	9 / 9 (100.0 %)	11 / 11 (100.0 %)	20 / 20 (100.0 %)	15 / 16 (93.7 %)	55 / 56 (98.2 %)
										Top3	Esophagus	42 / 48 (87.5 %)	7 / 7 (100.0 %)	11 / 13 (84.6 %)	10 / 10 (100.0 %)	12 / 12 (100.0 %)	40 / 42 (95.2 %)
										Top3	Gall Bladder	22 / 23 (95.7 %)	2 / 2 (100.0 %)	3 / 3 (100.0 %)	8 / 8 (100.0 %)	9 / 9 (100.0 %)	22 / 22 (100.0 %)
										Top3	Liver	20 / 20 (100.0 %)	3 / 3 (100.0 %)	0 / 1 (0.0 %)	7 / 8 (87.5 %)	8 / 8 (100.0 %)	18 / 20 (90.0 %)
										Top3	Lung	38 / 42 (90.5 %)	7 / 9 (77.8 %)	9 / 9 (100.0 %)	7 / 8 (87.5 %)	12 / 12 (100.0 %)	35 / 38 (92.1 %)
										Top3	Pancreas	31 / 37 (83.8 %)	7 / 7 (100.0 %)	10 / 10 (100.0 %)	5 / 6 (83.3 %)	7 / 8 (87.5 %)	29 / 31 (93.5 %)
										Top3	Stomach	47 / 57 (82.5 %)	9 / 11 (81.8 %)	9 / 9 (100.0 %)	11 / 11 (100.0 %)	15 / 16 (93.7 %)	44 / 47 (93.6 %)
										Top3	Breast	39 / 48 (81.2 %)	9 / 9 (100.0 %)	10 / 10 (100.0 %)	11 / 11 (100.0 %)	8 / 9 (88.9 %)	38 / 39 (97.4 %)
										Top3	Cervix	44 / 56 (78.6 %)	13 / 13 (100.0 %)	10 / 10 (100.0 %)	9 / 9 (100.0 %)	10 / 12 (83.3 %)	42 / 44 (95.5 %)
										Top3	Ovary	45 / 60 (75.0 %)	8 / 8 (100.0 %)	7 / 8 (87.5 %)	13 / 14 (92.9 %)	14 / 15 (93.3 %)	42 / 45 (93.3 %)
										Top3	Total	384 / 489 (78.5 %)	74 / 78 (94.9 %)	80 / 84 (95.2 %)	101 / 105 (96.2 %)	110 / 117 (94.0 %)	365 / 384 (95.1 %)

### Sheet: CrossValPerformance
Control vs Cancer											Tissue of Origin (TOO)
Coverage pass regions (277K) as input | 01 round CV | | Ge80 + YldNgPerMlPlsm | Control vs Group Cancer | Evaluated at 95% leaveIn specificity											Coverage pass regions (277K rgns as input) | 1 round of 4-fold CV | | Ge80 only | TOO | Evaluated at 91% leaveIn class0 specificity
Predictions for validation set | Specificity = 97.7% | Sensitivity = 69.9%											Predictions for validation set | Top2 = 56.4% | Top2 = 76.0% | Top3 = 86.3%
type	control	Benign	I	II	III	IV	Total	TotalWithoutBenign			category	type	cncrPositive	TOO_I	TOO_II	TOO_III	TOO_IV	TOO_Total
control	255 / 261	0 / 0	0 / 0	0 / 0	0 / 0	0 / 0	255 / 261	255 / 261			Top1	Colorectal	53 / 98 (54.1 %)	5 / 8 (62.5 %)	9 / 11 (81.8 %)	17 / 19 (89.5 %)	10 / 15 (66.7 %)	41 / 53 (77.4 %)
Colorectal	0 / 0	5 / 7	8 / 19	11 / 24	19 / 34	15 / 21	58 / 105	53 / 98			Top1	Esophagus	40 / 48 (83.3 %)	0 / 6 (0.0 %)	3 / 13 (23.1 %)	3 / 10 (30.0 %)	3 / 11 (27.3 %)	9 / 40 (22.5 %)
Esophagus	0 / 0	2 / 5	6 / 8	13 / 17	10 / 11	11 / 12	42 / 53	40 / 48			Top1	Gall Bladder	22 / 23 (95.7 %)	0 / 2 (0.0 %)	0 / 3 (0.0 %)	4 / 8 (50.0 %)	9 / 9 (100.0 %)	13 / 22 (59.1 %)
Gall Bladder	0 / 0	1 / 2	2 / 2	3 / 3	8 / 9	9 / 9	23 / 25	22 / 23			Top1	Liver	20 / 20 (100.0 %)	1 / 3 (33.3 %)	0 / 1 (0.0 %)	4 / 8 (50.0 %)	5 / 8 (62.5 %)	10 / 20 (50.0 %)
Liver	0 / 0	1 / 3	3 / 3	1 / 1	8 / 8	8 / 8	21 / 23	20 / 20			Top1	Lung	36 / 42 (85.7 %)	3 / 8 (37.5 %)	3 / 8 (37.5 %)	3 / 8 (37.5 %)	5 / 12 (41.7 %)	14 / 36 (38.9 %)
Lung	0 / 0	2 / 4	8 / 10	8 / 10	8 / 9	12 / 13	38 / 46	36 / 42			Top1	Pancreas	31 / 37 (83.8 %)	4 / 7 (57.1 %)	7 / 10 (70.0 %)	3 / 6 (50.0 %)	5 / 8 (62.5 %)	19 / 31 (61.3 %)
Pancreas	0 / 0	1 / 1	7 / 8	10 / 13	6 / 7	8 / 9	32 / 38	31 / 37			Top1	Stomach	43 / 57 (75.4 %)	6 / 9 (66.7 %)	7 / 8 (87.5 %)	10 / 10 (100.0 %)	10 / 16 (62.5 %)	33 / 43 (76.7 %)
Stomach	0 / 0	0 / 0	9 / 12	8 / 13	10 / 16	16 / 16	43 / 57	43 / 57			Top1	Breast	31 / 48 (64.6 %)	0 / 8 (0.0 %)	2 / 7 (28.6 %)	4 / 8 (50.0 %)	1 / 8 (12.5 %)	7 / 31 (22.6 %)
Breast	0 / 0	3 / 8	8 / 11	7 / 14	8 / 12	8 / 11	34 / 56	31 / 48			Top1	Cervix	35 / 56 (62.5 %)	8 / 11 (72.7 %)	6 / 7 (85.7 %)	5 / 7 (71.4 %)	7 / 10 (70.0 %)	26 / 35 (74.3 %)
Cervix	0 / 0	0 / 6	11 / 16	7 / 16	7 / 12	10 / 12	35 / 62	35 / 56			Top1	Ovary	31 / 60 (51.7 %)	3 / 4 (75.0 %)	3 / 6 (50.0 %)	7 / 9 (77.8 %)	8 / 12 (66.7 %)	21 / 31 (67.7 %)
Ovary	0 / 0	2 / 7	4 / 13	6 / 14	9 / 15	12 / 18	33 / 67	31 / 60			Top1	Total	342 / 489 (69.9 %)	30 / 66 (45.5 %)	40 / 74 (54.1 %)	60 / 93 (64.5 %)	63 / 109 (57.8 %)	193 / 342 (56.4 %)
Total	255 / 261	17 / 43	66 / 102	74 / 125	93 / 133	109 / 129	359 / 532	342 / 489
	0.977	0.3943	0.647	0.592	0.6992	0.845	0.6748	0.6993			category	type	cncrPositive	TOO_I	TOO_II	TOO_III	TOO_IV	TOO_Total
											Top2	Colorectal	53 / 98 (54.1 %)	8 / 8 (100.0 %)	10 / 11 (90.9 %)	19 / 19 (100.0 %)	13 / 15 (86.7 %)	50 / 53 (94.3 %)
											Top2	Esophagus	40 / 48 (83.3 %)	3 / 6 (50.0 %)	7 / 13 (53.8 %)	6 / 10 (60.0 %)	5 / 11 (45.5 %)	21 / 40 (52.5 %)
											Top2	Gall Bladder	22 / 23 (95.7 %)	0 / 2 (0.0 %)	0 / 3 (0.0 %)	5 / 8 (62.5 %)	9 / 9 (100.0 %)	14 / 22 (63.6 %)
											Top2	Liver	20 / 20 (100.0 %)	2 / 3 (66.7 %)	0 / 1 (0.0 %)	5 / 8 (62.5 %)	7 / 8 (87.5 %)	14 / 20 (70.0 %)
											Top2	Lung	36 / 42 (85.7 %)	5 / 8 (62.5 %)	5 / 8 (62.5 %)	6 / 8 (75.0 %)	9 / 12 (75.0 %)	25 / 36 (69.4 %)
											Top2	Pancreas	31 / 37 (83.8 %)	4 / 7 (57.1 %)	8 / 10 (80.0 %)	3 / 6 (50.0 %)	8 / 8 (100.0 %)	23 / 31 (74.2 %)
											Top2	Stomach	43 / 57 (75.4 %)	7 / 9 (77.8 %)	8 / 8 (100.0 %)	10 / 10 (100.0 %)	14 / 16 (87.5 %)	39 / 43 (90.7 %)
											Top2	Breast	31 / 48 (64.6 %)	4 / 8 (50.0 %)	4 / 7 (57.1 %)	6 / 8 (75.0 %)	4 / 8 (50.0 %)	18 / 31 (58.1 %)
											Top2	Cervix	35 / 56 (62.5 %)	10 / 11 (90.9 %)	7 / 7 (100.0 %)	5 / 7 (71.4 %)	7 / 10 (70.0 %)	29 / 35 (82.9 %)
											Top2	Ovary	31 / 60 (51.7 %)	4 / 4 (100.0 %)	5 / 6 (83.3 %)	8 / 9 (88.9 %)	10 / 12 (83.3 %)	27 / 31 (87.1 %)
											Top2	Total	342 / 489 (69.9 %)	47 / 66 (71.2 %)	54 / 74 (73.0 %)	73 / 93 (78.5 %)	86 / 109 (78.9 %)	260 / 342 (76.0 %)
											category	type	cncrPostive	TOO_I	TOO_II	TOO_III	TOO_IV	TOO_Total
											Top3	Colorectal	53 / 98 (54.1 %)	8 / 8 (100.0 %)	10 / 11 (90.9 %)	19 / 19 (100.0 %)	13 / 15 (86.7 %)	50 / 53 (94.3 %)
											Top3	Esophagus	40 / 48 (83.3 %)	5 / 6 (83.3 %)	9 / 13 (69.2 %)	7 / 10 (70.0 %)	8 / 11 (72.7 %)	29 / 40 (72.5 %)
											Top3	Gall Bladder	22 / 23 (95.7 %)	0 / 2 (0.0 %)	1 / 3 (33.3 %)	6 / 8 (75.0 %)	9 / 9 (100.0 %)	16 / 22 (72.7 %)
											Top3	Liver	20 / 20 (100.0 %)	3 / 3 (100.0 %)	0 / 1 (0.0 %)	5 / 8 (62.5 %)	8 / 8 (100.0 %)	16 / 20 (80.0 %)
											Top3	Lung	36 / 42 (85.7 %)	6 / 8 (75.0 %)	8 / 8 (100.0 %)	7 / 8 (87.5 %)	11 / 12 (91.7 %)	32 / 36 (88.9 %)
											Top3	Pancreas	31 / 37 (83.8 %)	5 / 7 (71.4 %)	10 / 10 (100.0 %)	5 / 6 (83.3 %)	8 / 8 (100.0 %)	28 / 31 (90.3 %)
											Top3	Stomach	43 / 57 (75.4 %)	7 / 9 (77.8 %)	8 / 8 (100.0 %)	10 / 10 (100.0 %)	15 / 16 (93.7 %)	40 / 43 (93.0 %)
											Top3	Breast	31 / 48 (64.6 %)	7 / 8 (87.5 %)	7 / 7 (100.0 %)	7 / 8 (87.5 %)	6 / 8 (75.0 %)	27 / 31 (87.1 %)
											Top3	Cervix	35 / 56 (62.5 %)	10 / 11 (90.9 %)	7 / 7 (100.0 %)	5 / 7 (71.4 %)	7 / 10 (70.0 %)	29 / 35 (82.9 %)
											Top3	Ovary	31 / 60 (51.7 %)	4 / 4 (100.0 %)	5 / 6 (83.3 %)	8 / 9 (88.9 %)	11 / 12 (91.7 %)	28 / 31 (90.3 %)
											Top3	Total	342 / 489 (69.9 %)	55 / 66 (83.3 %)	65 / 74 (87.8 %)	79 / 93 (84.9 %)	96 / 109 (88.1 %)	295 / 342 (86.3 %)

### Sheet: MLSelectedRegions
Group	Comparison	# regions	Total regions size (Mb)	# probes	Category	Category union # regions	Category union region size (Mb)
Grouped Cancer vs Control	Gender-agnostic Cancers vs Controls	5475	3.59	32981	A	7460	4.89
Grouped Cancer vs Control	Female-specific Cancers vs Female Controls	3549	2.82	25342	A	7460	4.89
Standalone Cnacer vs Control	Colorectal vs Control	322	0.39	3431	B	2101	1.64
Standalone Cnacer vs Control	Stomach vs Control	337	0.24	2210	B	2101	1.64
Standalone Cnacer vs Control	Esophagus vs Control	338	0.25	2245	B	2101	1.64
Standalone Cnacer vs Control	GallBladder vs Control	332	0.1	1081	B	2101	1.64
Standalone Cnacer vs Control	Liver vs Control	315	0.12	1177	B	2101	1.64
Standalone Cnacer vs Control	Pancreas vs Control	311	0.22	2048	B	2101	1.64
Standalone Cnacer vs Control	Lung vs Control	320	0.21	1881	B	2101	1.64
Standalone Cnacer vs Control	Breast vs Female Control	308	0.39	3403	B	2101	1.64
Standalone Cnacer vs Control	Cervix vs Female Control	335	0.43	3768	B	2101	1.64
Standalone Cnacer vs Control	Ovary vs Female Control	291	0.2	1788	B	2101	1.64
Tissue of Origin Cancer vs Rest	Colorectal vs Other Cancers	2223	1.31	12276	C	11532	5.41
Tissue of Origin Cancer vs Rest	Stomach vs Other Cancers	2308	1.13	10698	C	11532	5.41
Tissue of Origin Cancer vs Rest	Esophagus vs Other Cancers	2288	1.14	10890	C	11532	5.41
Tissue of Origin Cancer vs Rest	GallBladder vs Other Cancers	1811	0.89	8474	C	11532	5.41
Tissue of Origin Cancer vs Rest	Liver vs Other Cancers	1665	0.77	7412	C	11532	5.41
Tissue of Origin Cancer vs Rest	Pancreas vs Other Cancers	2299	1.18	11213	C	11532	5.41
Tissue of Origin Cancer vs Rest	Lung vs Other Cancers	2043	1.1	10388	C	11532	5.41
Tissue of Origin Cancer vs Rest	Breast vs Other Cancers	3533	1.59	15430	C	11532	5.41
Tissue of Origin Cancer vs Rest	Cervix vs Other Cancers	1596	1.17	10655	C	11532	5.41
Tissue of Origin Cancer vs Rest	Ovary vs Other Cancers	1759	1.33	12036	C	11532	5.41
	Unopm Category A, B, C					16937	8.74
Note: The standalone models were not used further in the classification, but the regions are highly overlapping with grouped cancer models, and hence retained for creation of a targeted panel downstream

### Sheet: ConversionRescue
L1 Grouped cancer models
Performance of ppor converted (conversion < 99%) samples | Pre-rescue
Type	control	I	II	III	IV	Total
control	6 / 7					6 / 7
Colorectal				1 / 2		1 / 2
Esophagus					1 / 1	1 / 1
Gall Bladder			1 / 1	3 / 3	3 / 3	7 / 7
Lung		2 / 2	1 / 1	1 / 1	1 / 1	5 / 5
Pancreas				1 / 1	2 / 2	3 / 3
Stomach				1 / 1		1 / 1
Cervix					1 / 1	1 / 1
Performance of ppor converted (conversion < 99%) samples | Post-rescue
Type	control	I	II	III	IV	Total
control	7 / 7					7 / 7
Colorectal				0 / 2		0 / 2
Esophagus					1 / 1	1 / 1
Gall Bladder			1 / 1	3 / 3	3 / 3	7 / 7
Lung		2 / 2	1 / 1	1 / 1	1 / 1	5 / 5
Pancreas				1 / 1	2 / 2	3 / 3
Stomach				1 / 1		1 / 1
Cervix					1 / 1	1 / 1
Stand alone cancer models
LeaveInPertYes | Control vs Colorectal (Evaluated @91% leaveIn specificity)
Category	control	Crc_Benign	Crc_I	Crc_II	Crc_III	Crc_IV	Crc_Total	Crc_TotalWithoutBenign
PreRescue_<99Conv	2 / 7 (28.6%)	NA	NA	NA	2 / 2 (100%)	NA	2 / 2 (100%)	2 / 2 (100%)
PreRescue_>99Conv	50 / 58 (86.2%)	1 / 2 (50.0%)	5 / 5 (100%)	5 / 6 (83.3%)	7 / 7 (100%)	6 / 6 (100%)	24 / 26 (92.3%)	23 / 24 (95.8%)
PostRescue_<99Conv	7 / 7 (100%)	NA	NA	NA	1 / 2 (50.0%)	NA	1 / 2 (50.0%)	1 / 2 (50.0%)
PostRescue_>99Conv	54 / 58 (93.1%)	1 / 2 (50.0%)	4 / 5 (80.0%)	5 / 6 (83.3%)	7 / 7 (100%)	4 / 6 (66.8%)	21 / 26 (80.8%)	20 / 24 (83.3%)
LeaveInPertYes | Control vs Lung (Evaluated @91% leaveIn specificity)
Category	control	Lng_Benign	Lng_I	Lng_II	Lng_III	Lng_IV	Lng_Total	Lng_TotalWithoutBenign
PreRescue_<99Conv	1 / 7 (14.3%)	NA	2 / 2 (100%)	1 / 1 (100%)	1 / 1 (100%)	1 / 1 (100%)	5 / 5 (100%)	5 / 5 (100%)
PreRescue_>99Conv	51 / 58 (87.9%)	1 / 1 (100%)	1 / 1 (100%)	2 / 2 (100%)	2 / 2 (100%)	3 / 3 (100%)	9 / 9 (100%)	8 / 8 (100%)
PostRescue_<99Conv	7 / 7 (100%)	NA	2 / 2 (100%)	1 / 1 (100%)	1 / 1 (100%)	1 / 1 (100%)	5 / 5 (100%)	5 / 5 (100%)
PostRescue_>99Conv	51 / 58 (87.9%)	1 / 1 (100%)	1 / 1 (100%)	2 / 2 (100%)	2 / 2 (100%)	3 / 3 (100%)	9 / 9 (100%)	8 / 8 (100%)
LeaveInPertYes | Female Control vs Breast (Evaluated @91% leaveIn specificity)
Category	control	Brs_Benign	Brs_I	Brs_II	Brs_III	Brs_IV	Brs_Total	Brs_TotalWithoutBenign
PreRescue_<99Conv	2 / 5 (40.0%)	NA	NA	NA	NA	NA	NA	NA
PreRescue_>99Conv	20 / 22 (90.9%)	2 / 3 (66.7%)	2 / 3 (66.7%)	2 / 4 (50.0%)	3 / 3 (100%)	4 / 4 (100%)	13 / 17 (76.5%)	11 / 14 (78.6%)
PostRescue_<99Conv	5 / 5 (100%)	NA	NA	NA	NA	NA	NA	NA
PostRescue_>99Conv	20 / 22 (90.9%)	2 / 3 (66.7%)	2 / 3 (66.7%)	4 / 4 (100%)	3 / 3 (100%)	4 / 4 (100%)	15 / 17 (88.2%)	13 / 14 (92.9%)

### Sheet: DownsamplingLeaveOutPerformance
LeaveOut performance
Category	Control	Benign	I	II	III	IV
Cancer Detection (mode 115m patr reads)	0.031	0.533	0.793	0.784	0.784	0.868
Cancer Detection (100m patr reads)	0.031	0.533	0.759	0.784	0.757	0.868
Cancer Detection (80m patr reads)	3.1%%	0.6	0.759	0.757	0.784	0.842
Cancer Detection (60m patr reads)	0.031	0.467	0.724	0.729	0.784	0.868
TOO Top2 (mode 115m patr reads)			0.783	0.793	0.828	0.697
TOO Top2 (100m patr reads)			0.783	0.69	0.828	0.697
TOO Top2 (80m patr reads)			0.783	0.759	0.759	0.606
TOO Top2 (60m patr reads)			0.696	0.759	0.724	0.667
Note: m refers to million
