## Supplementary Table 5 for "CancerSpot: A multi-cancer early detection test developed and validated on a retrospective cohort"

### Sheet: CurationProbesGenes
cancer_type	Hypomethylated	Hypermethylated	Not Specified
Bladder.cancer	5	NA	NA
Breast.cancer	119	144	159
Cervical.cancer	5	367	30
Colon.cancer	NA	NA	630
Colorectal.cancer	125	244	180
Endometrial.cancer	17	199	23
Esophageal.cancer	46	309	100
Gastric.cancer	51	225	216
Glioma	111	521	NA
Head.and.Neck.cancer	3	NA	NA
Liver.cancer	68	115	35
Lung.cancer	140	359	347
Nasopharyngeal.cancer	NA	12	NA
Neuroblastoma	NA	NA	76
Oral.cancer	24	248	67
Ovarian.cancer	130	203	57
Pancreatic.cancer	9	72	NA
Prostate.cancer	17	24	NA
Renal.cancer	6	1	NA
Retinoblastoma	NA	2	NA

### Sheet: TCGA_seedProbes
Type	ctype	specificCancer	pooledAdjacentNormals	healthyBlood	healthyTissue
Hypermethylated	BRCA	4416	3385	2823	2822
Hypermethylated	CESC	12602	9613	9042	8407
Hypermethylated	COAD	8819	7386	7099	7032
Hypermethylated	ESCA	6084	4163	3811	3405
Hypermethylated	HNSC	5667	4441	3538	3538
Hypermethylated	LIHC	3357	1817	1709	1694
Hypermethylated	LUAD	3056	1952	1580	1566
Hypermethylated	LUSC	4719	3921	3251	3222
Hypermethylated	OV	5715	2961	1890	1410
Hypermethylated	PAAD	2409	691	453	446
Hypermethylated	READ	11384	8886	8335	8257
Hypermethylated	STAD	3559	2618	2477	2450
Hypermethylated	UCEC	12569	9434	7674	7622
Hypermethylated	UCS	11408	8175	6408	6340
Hypomethylated	BRCA	29496	22525	19183	19110
Hypomethylated	CESC	5216	5140	3977	3667
Hypomethylated	COAD	28233	16001	13298	13046
Hypomethylated	ESCA	25932	17881	15006	12600
Hypomethylated	HNSC	28870	22048	17393	17393
Hypomethylated	LIHC	32203	21856	20854	20801
Hypomethylated	LUAD	27032	19247	15253	15109
Hypomethylated	LUSC	31316	23243	19208	19106
Hypomethylated	OV	18372	8753	7672	7093
Hypomethylated	PAAD	17864	7823	5120	4860
Hypomethylated	READ	22816	13859	11526	11235
Hypomethylated	STAD	26577	16288	12823	11251
Hypomethylated	UCEC	27261	21464	18233	17076
Hypomethylated	UCS	22900	17021	14853	14311

### Sheet: TCGA_DMRs
ctype	HyperDMR	HypoDMR
BRCA	1889	3994
CESC	3128	973
COAD	2847	2719
ESCA	1692	2446
HNSC	2013	4044
LIHC	998	4385
LUAD	1157	3118
LUSC	1682	4663
OV	680	2030
PAAD	412	867
READ	2933	2794
STAD	1623	2772
UCEC	2598	4676
UCS	1841	4184
