## Supplementary Table 6 for "CancerSpot: A multi-cancer early detection test developed and validated on a retrospective cohort"

### Sheet: ControlVsCancer
Rows: TCGA cancer samples
Columns: Regions with differential methylation score between that cancer type and relevant controls
Cells: Cancer minus adjacent normal of average methylation value across all regions in TCGA data
TCGA Cancer Type	Colorectal vs Control	Stomach vs Control	Esophagus vs Control	Gall Bladder vs Control	Liver vs Control	Pancreas vs Control	Lung vs Control	Breast vs Control	Ovary vs Control	Cervix vs Control	TCGA Cancer Code
Colorectal	0.22	0.23	0.22	0.25	0.16	0.13	0.18	0.12	0.02	0.14	COAD/READ
Stomach	0.12	0.15	0.13	0.15	0.11	0.08	0.11	0.06	0.02	0.07	STAD
Esophagus	0.18	0.19	0.23	0.17	0.13	0.1	0.18	0.12	0.04	0.13	ESCA
Gall Bladder
Liver	0.12	0.13	0.13	0.12	0.16	0.07	0.12	0.08	0	0.07	LIHC
Pancreas	0.14	0.15	0.16	0.17	0.11	0.09	0.13	0.07	0.04	0.1	PAAD
Lung	0.2	0.2	0.23	0.15	0.14	0.09	0.22	0.13	0.06	0.12	LUAD/LUSC
Breast	0.14	0.17	0.19	0.17	0.17	0.11	0.18	0.14	0	0.12	BRCA
Ovary	0.07	0.05	0.09	0.05	0.03	0.04	0.12	0.02	0.02	0.03	OV
Cervix	0.29	0.31	0.37	0.31	0.2	0.17	0.3	0.18	0.03	0.24	CESC
Inference: We observe that all values are positive. Hence, regions are hyper methylated in cancers, compared to controls

### Sheet: TissueOfOrigin
Rows: TCGA cancer samples
Columns: Regions with differential methylation score between that cancer type and remaining cancer types
Cells: Cancer minus other cancers of average methylation value across all regions in TCGA data
TCGA Cancer Type / Regiosn List	Colorectal vs Other Cancers	Stomach vs Other Cancers	Esophagus vs Other Cancers	Gall Bladder vs Other Cancers	Liver vs Other Cancers	Pancreas vs Other Cancers	Lung vs Other Cancers	Breast vs Other Cancers	Ovary vs Other Cancers	Cervix vs Other Cancers	TCGA Cancer Code
Colorectal	0	0.01	0.02	0	0.06	0	0.04	0.01	0.06	0.01	COAD/READ
Stomach	-0.01	0	0.01	0	0.03	0	0.02	0.01	0.03	0	STAD
Esophagus	0.01	0	0.02	0	0.05	0	0.03	0.01	0.04	0.01	ESCA
Gall Bladder
Liver	-0.01	-0.02	0.01	-0.01	0.07	-0.01	0.07	-0.03	0.01	-0.02	LIHC
Pancreas	0	0	0.01	0	0.03	-0.01	0.02	0.01	0.03	0.01	PAAD
Lung	0.01	0	0.03	0.01	0.08	0.01	0.05	0.01	0.03	0.01	LUAD/LUSC
Breast	0.03	0.02	0.04	0.03	0.08	0.03	0.05	0.02	0.05	0.02	BRCA
Ovary	-0.01	-0.01	0	-0.01	0.01	-0.01	0.01	-0.01	-0.01	-0.02	OV
Cervix	0.02	0.02	0.04	0.01	0.07	0	0.03	0.05	0.07	0.04	CESC
Inference: We don't see specific methylation pattern in TOO
