## Supplementary Table 7 for "CancerSpot: A multi-cancer early detection test developed and validated on a retrospective cohort"

### Sheet: MLPerformanceTCGA
Control vs Cancer
Models built with top TCGA hypermeth regions (~4.7K regions) | Ge80 | LeaveinYesPer | Ctrl vs Group Cncr | Evaluated at 95% leaveIn specificity
LeaveOut specificity = 96.9% | LeaveOut sensitivity = 72.3%
type	control	Benign	I	II	III	IV	Total	TotalWithoutBenign
control	63 / 65	0 / 0	0 / 0	0 / 0	0 / 0	0 / 0	63 / 65	63 / 65
Colorectal	0 / 0	1 / 2	1 / 5	5 / 6	4 / 9	3 / 6	14 / 28	13 / 26
Esophagus	0 / 0	1 / 2	2 / 2	5 / 5	3 / 3	3 / 4	14 / 16	13 / 14
Gall Bladder	0 / 0	0 / 1	1 / 1	2 / 2	3 / 3	3 / 3	9 / 10	9 / 9
Liver	0 / 0	0 / 1	1 / 1	1 / 1	2 / 2	2 / 2	6 / 7	6 / 6
Lung	0 / 0	1 / 1	3 / 3	3 / 3	3 / 3	3 / 4	13 / 14	12 / 13
Pancreas	0 / 0	0 / 1	2 / 2	4 / 4	2 / 2	3 / 3	11 / 12	11 / 11
Stomach	0 / 0	0 / 0	2 / 4	1 / 4	3 / 4	2 / 4	8 / 16	8 / 16
Breast	0 / 0	1 / 3	2 / 3	0 / 4	2 / 3	2 / 4	7 / 17	6 / 14
Cervix	0 / 0	0 / 2	3 / 4	2 / 4	3 / 4	3 / 3	11 / 17	11 / 15
Ovary	0 / 0	1 / 2	3 / 4	3 / 4	3 / 4	4 / 5	14 / 19	13 / 17
Total	63 / 65	5 / 15	20 / 29	26 / 37	28 / 37	28 / 38	107 / 156	102 / 141
	0.9692	0.3333	0.6896	0.7027	0.7567	0.7368	0.6859	0.7234

### Sheet: MLPerformanceCuration
Models built with curation regions (~2.9K regions) | Ge80 | LeaveinYesPer | Ctrl vs Group Cncr | Evaluated at 95% leaveIn specificity
LeaveOut specificity = 100% | LeaveOut sensitivity = 70.9%
type	control	Benign	I	II	III	IV	Total	TotalWithoutBenign
control	65 / 65	0 / 0	0 / 0	0 / 0	0 / 0	0 / 0	65 / 65	65 / 65
Colorectal	0 / 0	1 / 2	3 / 5	4 / 6	3 / 9	2 / 6	13 / 28	12 / 26
Esophagus	0 / 0	1 / 2	2 / 2	5 / 5	3 / 3	3 / 4	14 / 16	13 / 14
Gall Bladder	0 / 0	1 / 1	1 / 1	2 / 2	3 / 3	3 / 3	10 / 10	9 / 9
Liver	0 / 0	0 / 1	1 / 1	1 / 1	2 / 2	2 / 2	6 / 7	6 / 6
Lung	0 / 0	1 / 1	3 / 3	3 / 3	3 / 3	3 / 4	13 / 14	12 / 13
Pancreas	0 / 0	1 / 1	2 / 2	3 / 4	2 / 2	2 / 3	10 / 12	9 / 11
Stomach	0 / 0	0 / 0	3 / 4	2 / 4	4 / 4	2 / 4	11 / 16	11 / 16
Breast	0 / 0	2 / 3	2 / 3	3 / 4	2 / 3	2 / 4	11 / 17	9 / 14
Cervix	0 / 0	0 / 2	3 / 4	2 / 4	3 / 4	1 / 3	9 / 17	9 / 15
Ovary	0 / 0	1 / 2	2 / 4	2 / 4	3 / 4	3 / 5	11 / 19	10 / 17
Total	65 / 65	8 / 15	22 / 29	27 / 37	28 / 37	23 / 38	108 / 156	100 / 141
	1	0.5333	0.7586	0.7297	0.7567	0.6053	0.6923	0.7092

### Sheet: MLPerformanceRandomRegions
Models built using random coverage pass regions | Ge80 + YldNgPerMlPlsm | Ctrl vs Group Cncr | Evaluated at 95% leaveIn specificity
LeaveOut specificity = 98.5% | LeaveOut sensitivity = 78.9%
type	control	Benign	I	II	III	IV	Total	TotalWithoutBenign
control	64 / 65	0 / 0	0 / 0	0 / 0	0 / 0	0 / 0	64 / 65	64 / 65
Colorectal	0 / 0	1 / 2	2 / 5	5 / 6	5 / 9	3 / 6	16 / 28	15 / 26
Esophagus	0 / 0	1 / 2	1 / 2	4 / 5	2 / 3	3 / 4	11 / 16	10 / 14
Gall Bladder	0 / 0	1 / 1	1 / 1	2 / 2	3 / 3	3 / 3	10 / 10	9 / 9
Liver	0 / 0	1 / 1	1 / 1	1 / 1	2 / 2	2 / 2	7 / 7	6 / 6
Lung	0 / 0	1 / 1	2 / 3	3 / 3	3 / 3	4 / 4	13 / 14	12 / 13
Pancreas	0 / 0	0 / 1	2 / 2	3 / 4	2 / 2	3 / 3	10 / 12	10 / 11
Stomach	0 / 0	0 / 0	2 / 4	2 / 4	3 / 4	2 / 4	9 / 16	9 / 16
Breast	0 / 0	1 / 3	1 / 3	0 / 4	2 / 3	3 / 4	7 / 17	6 / 14
Cervix	0 / 0	0 / 2	3 / 4	3 / 4	3 / 4	3 / 3	12 / 17	12 / 15
Ovary	0 / 0	0 / 2	1 / 4	2 / 4	4 / 4	4 / 5	11 / 19	11 / 17
Total	64 / 65	6 / 15	16 / 29	25 / 37	29 / 37	30 / 38	106 / 156	100 / 141
	0.9846	0.4	0.5517	0.6757	0.7838	0.7895	0.6795	0.7092
Models built using random coverage pass regions| | Ge80 only | Tissue of Origin (Top2) | Evaluated at 91% leaveIn class0 sensitivity
Predictions for leaveOut samples
category	type	cncrPositive	TOO_I	TOO_II	TOO_III	TOO_IV	TOO_Total
Top2	Colorectal	15 / 26 (57.7 %)	1 / 2 (50.0 %)	3 / 5 (60.0 %)	5 / 5 (100.0 %)	3 / 3 (100.0 %)	12 / 15 (80.0 %)
Top2	Esophagus	10 / 14 (71.4 %)	1 / 1 (100.0 %)	3 / 4 (75.0 %)	1 / 2 (50.0 %)	2 / 3 (66.7 %)	7 / 10 (70.0 %)
Top2	Gall Bladder	9 / 9 (100.0 %)	0 / 1 (0.0 %)	1 / 2 (50.0 %)	3 / 3 (100.0 %)	3 / 3 (100.0 %)	7 / 9 (77.8 %)
Top2	Liver	6 / 6 (100.0 %)	1 / 1 (100.0 %)	1 / 1 (100.0 %)	1 / 2 (50.0 %)	1 / 2 (50.0 %)	4 / 6 (66.7 %)
Top2	Lung	12 / 13 (92.3 %)	1 / 2 (50.0 %)	0 / 3 (0.0 %)	2 / 3 (66.7 %)	1 / 4 (25.0 %)	4 / 12 (33.3 %)
Top2	Pancreas	10 / 11 (90.9 %)	1 / 2 (50.0 %)	3 / 3 (100.0 %)	1 / 2 (50.0 %)	0 / 3 (0.0 %)	5 / 10 (50.0 %)
Top2	Stomach	9 / 16 (56.2 %)	1 / 2 (50.0 %)	2 / 2 (100.0 %)	2 / 3 (66.7 %)	2 / 2 (100.0 %)	7 / 9 (77.8 %)
Top2	Breast	6 / 14 (42.9 %)	0 / 1 (0.0 %)	0 / 0 (0.0 %)	1 / 2 (50.0 %)	2 / 3 (66.7 %)	3 / 6 (50.0 %)
Top2	Cervix	12 / 15 (80.0 %)	3 / 3 (100.0 %)	2 / 3 (66.7 %)	2 / 3 (66.7 %)	3 / 3 (100.0 %)	10 / 12 (83.3 %)
Top2	Ovary	11 / 17 (64.7 %)	1 / 1 (100.0 %)	1 / 2 (50.0 %)	3 / 4 (75.0 %)	3 / 4 (75.0 %)	8 / 11 (72.7 %)
Top2	Total	100 / 141 (70.9 %)	10 / 16 (62.5 %)	16 / 25 (64.0 %)	21 / 29 (72.4 %)	20 / 30 (66.7 %)	67 / 100 (67.0 %)

### Sheet: MlPerformanceWithDenovoTcgaCura
Models using intersection of Denovo, TCGA and Curation regions (286 regions) | Ge80 | LiYesPert | Ctrl vs Group Cncr | Evaluated at 95% leaveIn specificity
LeaveOut specificity = 96.9% | LeaveOut sensitivity = 80.8%
type	control	Benign	I	II	III	IV	Total	TotalWithoutBenign
control	62 / 65	0 / 0	0 / 0	0 / 0	0 / 0	0 / 0	62 / 65	62 / 65
Colorectal	0 / 0	1 / 2	2 / 5	5 / 6	5 / 9	3 / 6	16 / 28	15 / 26
Esophagus	0 / 0	1 / 2	1 / 2	5 / 5	3 / 3	3 / 4	13 / 16	12 / 14
Gall Bladder	0 / 0	0 / 1	1 / 1	2 / 2	3 / 3	3 / 3	9 / 10	9 / 9
Liver	0 / 0	0 / 1	1 / 1	1 / 1	2 / 2	2 / 2	6 / 7	6 / 6
Lung	0 / 0	1 / 1	2 / 3	3 / 3	3 / 3	3 / 4	12 / 14	11 / 13
Pancreas	0 / 0	0 / 1	2 / 2	4 / 4	2 / 2	3 / 3	11 / 12	11 / 11
Stomach	0 / 0	0 / 0	3 / 4	2 / 4	4 / 4	2 / 4	11 / 16	11 / 16
Breast	0 / 0	1 / 3	0 / 3	0 / 4	2 / 3	3 / 4	6 / 17	5 / 14
Cervix	0 / 0	0 / 2	3 / 4	2 / 4	3 / 4	2 / 3	10 / 17	10 / 15
Ovary	0 / 0	1 / 2	2 / 4	3 / 4	3 / 4	4 / 5	13 / 19	12 / 17
Total	62 / 65	5 / 15	17 / 29	27 / 37	30 / 37	28 / 38	107 / 156	102 / 141
	0.9538	0.3333	0.5862	0.7297	0.8108	0.7368	0.6859	0.7234
